# Localizing epileptogenic zones using interictal intracranial electroencephalography and deep learning

**DOI:** 10.64898/2026.07.22.26358705

**Authors:** Zekai Qiang, Francois Okoroafor, Rory J. Piper, Damjan Velanoski, Friederikke Moeller, Gerald Cooray, Krishna Das, Christin Eltze, Suresh Pujar, M Zubair Tahir, Richard Rosch, Martin Tisdall, Aswin Chari

## Abstract

**Introduction:** Approximately 25% of the 51.7 million people with epilepsy globally develop drug-resistant disease, for whom surgical resection offers a potential path to seizure freedom contingent on accurate localization of the epileptogenic zone (EZ). Current practice relies on ictal intracranial EEG (iEEG) monitoring, yet the extend of the seizure onset zone, delineated in this way does not reliably predict surgical outcomes. Most existing machine learning approaches exploit single-channel features involved in ictal onset, which fail to capture the network-level topology of the interictal period. None have demonstrated generalization across implantation modalities or clinical centers.

**Methods:** We developed a deep learning architecture operating on multichannel interictal iEEG, comprising a Morlet wavelet temporal Transformer encoder and a permutation-equivariant Induced Set Attention Block spatial encoder modelling long-range inter-electrode interactions. The model was evaluated on 50.5 hours of iEEG from 161 patients across 17,012 channels at seven independent centers, using leave-one-center-out (LOCO) cross-validation. The EZ was defined by the overlap between the clinical seizure onset zone and the resected area in patients achieving Engel Class I post-surgical outcome. Performance was benchmarked against a literature-derived pooled AUROC from a systematic review and meta-analysis of 11 published studies (46 study arms), and against electrophysiological event-rate baselines including IED rate and IED-HFO co-occurrence rate.

**Results:** The model achieved a pooled AUROC of 0.778 (95% CI: 0.748–0.808), comparable to both the literature benchmark (0.765; 95% CI: 0.743–0.787) and the IED rate baseline (0.782; 95% CI: 0.750–0.814), with above-chance discrimination at all seven held-out centers (per-center AUROC: 0.668–0.925). Classical machine learning classifiers applied to spectral features under LOCO cross-validation performed substantially below both the electrophysiological baselines and the literature benchmark, with the best-performing classifier (XGBoost) achieving an AUROC of 0.642. Implantation modality (SEEG vs. ECOG; p = 0.494), vigilance state (sleep vs. wakefulness; p = 0.350), and age group (pediatric vs. adult; p = 0.202) did not significantly affect model performance. A greater proportion of channels designated as EZ was the only patient-level variable inversely associated with performance (ρ = −0.192, p = 0.015). Extraction of model attention scores allowed interrogation of discriminative interictal epochs.

**Discussion:** Model performance was comparable to established electrophysiological baselines and the literature benchmark under cross-center generalization, with performance variability attributable to principally EZ spatial extent. Model attributions aligned with established interictal electrophysiology. Limitations include the retrospective design, a predominantly pediatric cohort, and the absence of structural neuroimaging or effective connectivity priors.

**Conclusion:** A temporally and spatially aware deep learning architecture can localize the EZ from interictal iEEG with consistent cross-center and cross-modality generalization, performing comparably to established electrophysiological biomarkers without requiring manual annotation. These findings establish a foundation for AI-assisted EZ hypothesis generation and motivate prospective validation in clinical presurgical workflows.
