## Supplementary Material 4: Cohort Clinical Information for "Localizing epileptogenic zones using interictal intracranial electroencephalography and deep learning"

### Sheet: Sheet1
ID	Centre	Implant	Age	Indication for iEEG	Treatment	Pathology	Engel Class	Follow up duration (months)	State
sub-11	GOSH	SEEG	NA	Lesion negative	Surgery	Non-diagnostic	1	27	Awake
sub-17	GOSH	SEEG	NA	Lesion positive, discordant noninvasive investigations	Surgery	Non-diagnostic	1	11	Awake
sub-18	GOSH	SEEG	NA	Lesion positive, discordant noninvasive investigations	Surgery	Non-diagnostic	1	46	Awake
sub-20	GOSH	SEEG	NA	Lesion positive, define extent of lesion	Surgery	FCD	1	21	Awake
sub-27	GOSH	SEEG	NA	Lesion positive, define extent of lesion	Surgery	FCD	1	12	Awake
sub-44	GOSH	SEEG	NA	Lesion positive, discordant noninvasive investigations	Surgery	FCD	1	27	Awake
sub-46	GOSH	SEEG	NA	Lesion positive, discordant noninvasive investigations	Surgery	Non-diagnostic	1	27	Awake
sub-48	GOSH	SEEG	NA	Lesion positive, discordant noninvasive investigations	Surgery	FCD	1	29	Awake
sub-62	GOSH	SEEG	NA	Lesion negative	Surgery	Non-diagnostic	1	13	Awake
sub-63	GOSH	SEEG	NA	Lesion positive, discordant noninvasive investigations	Surgery	FCD	1	26	Awake
sub-66	GOSH	SEEG	NA	Lesion negative	Surgery	FCD	1	15	Awake
sub-68	GOSH	SEEG	NA	Lesion positive, define extent of lesion	Surgery	FCD	1	23	Awake
sub-72	GOSH	SEEG	NA	Lesion positive, discordant noninvasive investigations	Surgery	Hippocampal Sclerosis	1	16	Awake
sub-77	GOSH	SEEG	NA	Lesion positive, discordant noninvasive investigations	Surgery	Hippocampal Sclerosis	1	13	Awake
sub-NIH1	NIH	SEEG	57	Surgical failure	Surgery	NA	1	12	Awake
sub-NIH2	NIH	SEEG	31	Surgical failure	Surgery	NA	1	10	Awake
sub-NIH3	NIH	SEEG	36	Lesion negative	Surgery	NA	1	8	Awake
sub-NIH4	NIH	SEEG	39	Lesion positive	Surgery	NA	1	6	Awake
sub-NIH5	NIH	SEEG	41	Lesion negative	Surgery	NA	1	4	Awake
sub-PY18N013	JHU	SEEG	24	NA	Surgery	NA	1	NA	Awake
sub-PY18N015	JHU	SEEG	NA	NA	Surgery	NA	1	NA	Awake
sub-jh105	JHU	ECOG	NA	NA	Surgery	NA	1	12	Awake
sub-pt1	NIH	ECOG	30	NA	Surgery	NA	1	36	Awake
sub-pt2	NIH	ECOG	28	NA	Surgery	NA	1	36	Awake
sub-pt3	NIH	ECOG	45	NA	Surgery	NA	1	24	Awake
sub-umf001	UMF	ECOG	37	NA	Surgery	NA	1	12	Awake
sub-umf004	UMF	ECOG	23	NA	Surgery	NA	1	12	Awake
sub-umf005	UMF	ECOG	32	NA	Surgery	NA	1	12	Awake
sub-HUP065	UPenn	ECOG	36	Lesion positive	Surgery	NA	1B	NA	Awake
sub-HUP070	UPenn	ECOG	33	Lesion negative	Surgery	NA	1B	NA	Awake
sub-HUP074	UPenn	ECOG	25	Lesion positive	Surgery	NA	1C	NA	Awake
sub-HUP082	UPenn	ECOG	56	Lesion positive	Surgery	NA	1A	NA	Awake
sub-HUP088	UPenn	ECOG	35	Lesion positive	Surgery	NA	1D	NA	Awake
sub-HUP089	UPenn	ECOG	29	Lesion positive	Surgery	NA	1B	NA	Awake
sub-HUP094	UPenn	ECOG	48	Lesion negative	Surgery	NA	1B	NA	Awake
sub-HUP097	UPenn	ECOG	39	Lesion negative	Surgery	NA	1D	NA	Awake
sub-HUP105	UPenn	ECOG	39	Lesion positive	Surgery	NA	1A	NA	Awake
sub-HUP106	UPenn	ECOG	45	Lesion negative	Surgery	NA	1B	NA	Awake
sub-HUP107	UPenn	ECOG	36	Lesion negative	Surgery	NA	1A	NA	Awake
sub-HUP111	UPenn	ECOG	40	Lesion negative	Surgery	NA	1B	NA	Awake
sub-HUP116	UPenn	SEEG	59	Lesion positive	Ablation	NA	1A	NA	Awake
sub-HUP123	UPenn	ECOG	36	Lesion positive	Surgery	NA	1A	NA	Awake
sub-HUP126	UPenn	ECOG	26	Lesion negative	Ablation	NA	1A	NA	Awake
sub-HUP130	UPenn	SEEG	46	Lesion negative	Ablation	NA	1B	NA	Awake
sub-HUP134	UPenn	SEEG	32	Lesion positive	Surgery	NA	1B	NA	Awake
sub-HUP139	UPenn	SEEG	20	Lesion positive	Ablation	NA	1A	NA	Awake
sub-HUP140	UPenn	SEEG	47	Lesion negative	Ablation	NA	1B	NA	Awake
sub-HUP141	UPenn	SEEG	30	Lesion negative	Ablation	NA	1C	NA	Awake
sub-HUP142	UPenn	SEEG	30	Lesion positive	Ablation	NA	1D	NA	Awake
sub-HUP144	UPenn	SEEG	31	Lesion positive	Surgery	NA	1D	NA	Awake
sub-HUP146	UPenn	SEEG	16	Lesion negative	Surgery	NA	1A	NA	Awake
sub-HUP148	UPenn	SEEG	23	Lesion positive	Ablation	NA	1A	NA	Awake
sub-HUP150	UPenn	SEEG	17	Lesion positive	Ablation	NA	1B	NA	Awake
sub-HUP157	UPenn	SEEG	25	Lesion negative	Ablation	NA	1B	NA	Awake
sub-HUP160	UPenn	SEEG	45	Lesion negative	Surgery	NA	1A	NA	Awake
sub-HUP163	UPenn	SEEG	42	Lesion negative	Ablation	NA	1D	NA	Awake
sub-HUP164	UPenn	SEEG	34	Lesion positive	Ablation	NA	1D	NA	Awake
sub-HUP173	UPenn	SEEG	24	Lesion positive	Surgery	NA	1A	NA	Awake
sub-HUP177	UPenn	SEEG	42	Lesion negative	Surgery	NA	1A	NA	Awake
sub-HUP180	UPenn	SEEG	28	Lesion positive	Ablation	NA	1A	NA	Awake
sub-HUP185	UPenn	SEEG	38	Lesion positive	Ablation	NA	1A	NA	Awake
sub-Detroit001	Detroit	ECOG	12	NA	Surgery	NA	1	NA	Asleep
sub-Detroit002	Detroit	ECOG	8	NA	Surgery	FCD	1	NA	Asleep
sub-Detroit005	Detroit	ECOG	5	NA	Surgery	FCD	1	NA	Asleep
sub-Detroit006	Detroit	ECOG	20	NA	Surgery	NA	1	NA	Asleep
sub-Detroit008	Detroit	ECOG	6	NA	Surgery	FCD	1	NA	Asleep
sub-Detroit011	Detroit	ECOG	17	NA	Surgery	FCD	1	NA	Asleep
sub-Detroit013	Detroit	ECOG	11	NA	Surgery	NA	1	NA	Asleep
sub-Detroit014	Detroit	ECOG	14	NA	Surgery	NA	1	NA	Asleep
sub-Detroit016	Detroit	ECOG	8	NA	Surgery	NA	1	NA	Asleep
sub-Detroit017	Detroit	ECOG	19	NA	Surgery	FCD	1	NA	Asleep
sub-Detroit018	Detroit	ECOG	5	NA	Surgery	FCD	1	NA	Asleep
sub-Detroit020	Detroit	ECOG	9	NA	Surgery	Tumor	1	NA	Asleep
sub-Detroit021	Detroit	ECOG	12	NA	Surgery	FCD	1	NA	Asleep
sub-Detroit022	Detroit	ECOG	10	NA	Surgery	Tumor	1	NA	Asleep
sub-Detroit023	Detroit	ECOG	11	NA	Surgery	Tumor	1	NA	Asleep
sub-Detroit024	Detroit	ECOG	4	NA	Surgery	Tumor	1	NA	Asleep
sub-Detroit025	Detroit	ECOG	10	NA	Surgery	FCD	1	NA	Asleep
sub-Detroit027	Detroit	ECOG	15	NA	Surgery	NA	1	NA	Asleep
sub-Detroit028	Detroit	ECOG	16	NA	Surgery	FCD	1	NA	Asleep
sub-Detroit029	Detroit	ECOG	10	NA	Surgery	Tumor	1	NA	Asleep
sub-Detroit030	Detroit	ECOG	14	NA	Surgery	HS	1	NA	Asleep
sub-Detroit032	Detroit	ECOG	28	NA	Surgery	NA	1	NA	Asleep
sub-Detroit033	Detroit	ECOG	17	NA	Surgery	FCD	1	NA	Asleep
sub-Detroit034	Detroit	ECOG	17	NA	Surgery	FCD	1	NA	Asleep
sub-Detroit035	Detroit	ECOG	30	NA	Surgery	Tumor	1	NA	Asleep
sub-Detroit036	Detroit	ECOG	10	NA	Surgery	HS	1	NA	Asleep
sub-Detroit038	Detroit	ECOG	9	NA	Surgery	Tumor	1	NA	Asleep
sub-Detroit039	Detroit	ECOG	21	NA	Surgery	Tumor	1	NA	Asleep
sub-Detroit040	Detroit	ECOG	12	NA	Surgery	FCD	1	NA	Asleep
sub-Detroit042	Detroit	ECOG	11	NA	Surgery	Tumor	1	NA	Asleep
sub-Detroit043	Detroit	ECOG	10	NA	Surgery	FCD	1	NA	Asleep
sub-Detroit044	Detroit	ECOG	16	NA	Surgery	Tumor	1	NA	Asleep
sub-Detroit045	Detroit	ECOG	6	NA	Surgery	HS	1	NA	Asleep
sub-Detroit047	Detroit	ECOG	12	NA	Surgery	Tumor	1	NA	Asleep
sub-Detroit048	Detroit	ECOG	44	NA	Surgery	NA	1	NA	Asleep
sub-Detroit049	Detroit	ECOG	10	NA	Surgery	Tumor	1	NA	Asleep
sub-Detroit051	Detroit	ECOG	4	NA	Surgery	FCD	1	NA	Asleep
sub-Detroit054	Detroit	ECOG	8	NA	Surgery	Tumor	1	NA	Asleep
sub-Detroit055	Detroit	ECOG	14	NA	Surgery	FCD	1	NA	Asleep
sub-Detroit058	Detroit	ECOG	4	NA	Surgery	FCD	1	NA	Asleep
sub-Detroit059	Detroit	ECOG	8	NA	Surgery	Tumor	1	NA	Asleep
sub-Detroit065	Detroit	ECOG	17	NA	Surgery	NA	1	NA	Asleep
sub-Detroit066	Detroit	ECOG	14	NA	Surgery	NA	1	NA	Asleep
sub-Detroit067	Detroit	ECOG	12	NA	Surgery	HS	1	NA	Asleep
sub-Detroit068	Detroit	ECOG	11	NA	Surgery	FCD	1	NA	Asleep
sub-Detroit069	Detroit	ECOG	27	NA	Surgery	Tumor	1	NA	Asleep
sub-Detroit070	Detroit	ECOG	10	NA	Surgery	FCD	1	NA	Asleep
sub-Detroit071	Detroit	ECOG	19	NA	Surgery	FCD	1	NA	Asleep
sub-Detroit074	Detroit	ECOG	13	NA	Surgery	FCD	1	NA	Asleep
sub-Detroit077	Detroit	ECOG	15	NA	Surgery	Tumor	1	NA	Asleep
sub-Detroit078	Detroit	ECOG	15	NA	Surgery	Tumor	1	NA	Asleep
sub-Detroit080	Detroit	ECOG	15	NA	Surgery	NA	1	NA	Asleep
sub-Detroit081	Detroit	ECOG	4	NA	Surgery	FCD	1	NA	Asleep
sub-Detroit082	Detroit	ECOG	11	NA	Surgery	NA	1	NA	Asleep
sub-Detroit083	Detroit	ECOG	18	NA	Surgery	NA	1	NA	Asleep
sub-Detroit084	Detroit	ECOG	9	NA	Surgery	FCD	1	NA	Asleep
sub-Detroit085	Detroit	ECOG	17	NA	Surgery	NA	1	NA	Asleep
sub-Detroit088	Detroit	ECOG	13	NA	Surgery	FCD	1	NA	Asleep
sub-Detroit091	Detroit	ECOG	17	NA	Surgery	Tumor	1	NA	Asleep
sub-Detroit093	Detroit	ECOG	41	NA	Surgery	HS	1	NA	Asleep
sub-Detroit095	Detroit	ECOG	12	NA	Surgery	NA	1	NA	Asleep
sub-UCLA01	UCLA	ECOG	20	NA	Surgery	NA	1	NA	Asleep
sub-UCLA02	UCLA	ECOG	12	NA	Surgery	Tumor	1	NA	Asleep
sub-UCLA03	UCLA	ECOG	19	NA	Surgery	FCD	1	NA	Asleep
sub-UCLA04	UCLA	ECOG	14	NA	Surgery	NA	1	NA	Asleep
sub-UCLA05	UCLA	ECOG	9	NA	Surgery	NA	1	NA	Asleep
sub-UCLA07	UCLA	ECOG	5	NA	Surgery	FCD	1	NA	Asleep
sub-UCLA10	UCLA	ECOG	8	NA	Surgery	FCD	1	NA	Asleep
sub-UCLA12	UCLA	ECOG	8	NA	Surgery	Tumor	1	NA	Asleep
sub-UCLA14	UCLA	ECOG	15	NA	Surgery	Tumor	1	NA	Asleep
sub-UCLA16	UCLA	ECOG	15	NA	Surgery	FCD	1	NA	Asleep
sub-UCLA26	UCLA	ECOG	20	NA	Surgery	NA	1	NA	Asleep
sub-UCLA30	UCLA	ECOG	9	NA	Surgery	FCD	1	NA	Asleep
sub-UCLA33	UCLA	ECOG	19	NA	Surgery	FCD	1	NA	Asleep
sub-UCLA38	UCLA	ECOG	7	NA	Surgery	FCD	1	NA	Asleep
sub-Detroit096	Detroit	ECOG	16	NA	Surgery	NA	1	NA	Asleep
sub-Detroit098	Detroit	ECOG	14	NA	Surgery	HS	1	NA	Asleep
sub-Detroit100	Detroit	ECOG	17	NA	Surgery	NA	1	NA	Asleep
sub-Detroit101	Detroit	ECOG	5	NA	Surgery	HS	1	NA	Asleep
sub-Detroit102	Detroit	ECOG	10	NA	Surgery	FCD	1	NA	Asleep
sub-Detroit103	Detroit	ECOG	16	NA	Surgery	HS	1	NA	Asleep
sub-Detroit104	Detroit	ECOG	15	NA	Surgery	NA	1	NA	Asleep
sub-Detroit105	Detroit	ECOG	7	NA	Surgery	HS	1	NA	Asleep
sub-Detroit106	Detroit	ECOG	14	NA	Surgery	FCD	1	NA	Asleep
sub-Detroit107	Detroit	ECOG	5	NA	Surgery	FCD	1	NA	Asleep
sub-Detroit110	Detroit	ECOG	11	NA	Surgery	FCD	1	NA	Asleep
sub-Detroit111	Detroit	ECOG	10	NA	Surgery	NA	1	NA	Asleep
sub-Detroit114	Detroit	ECOG	8	NA	Surgery	NA	1	NA	Asleep
sub-Detroit115	Detroit	ECOG	9	NA	Surgery	FCD	1	NA	Asleep
sub-Detroit116	Detroit	ECOG	17	NA	Surgery	NA	1	NA	Asleep
sub-Detroit118	Detroit	ECOG	11	NA	Surgery	FCD	1	NA	Asleep
sub-Detroit120	Detroit	ECOG	11	NA	Surgery	FCD	1	NA	Asleep
sub-Detroit122	Detroit	ECOG	5	NA	Surgery	Tumor	1	NA	Asleep
sub-Detroit124	Detroit	ECOG	4	NA	Surgery	FCD	1	NA	Asleep
sub-Detroit125	Detroit	ECOG	16	NA	Surgery	NA	1	NA	Asleep
sub-Detroit127	Detroit	ECOG	5	NA	Surgery	NA	1	NA	Asleep
sub-Detroit131	Detroit	ECOG	15	NA	Surgery	NA	1	NA	Asleep
sub-Detroit132	Detroit	ECOG	8	NA	Surgery	NA	1	NA	Asleep
sub-Detroit133	Detroit	ECOG	14	NA	Surgery	Tumor	1	NA	Asleep
sub-Detroit134	Detroit	ECOG	5	NA	Surgery	FCD	1	NA	Asleep
